# Autoantibodies to nuclear valosin-containing protein-like protein: identification and characterization of systemic sclerosis-related anti-nucleolar antibodies utilizing *in vitro* human proteome

**DOI:** 10.1101/2023.07.16.23292097

**Authors:** Kazuki M Matsuda, Hirohito Kotani, Kei Yamaguchi, Chihiro Ono, Taishi Okumura, Koji Ogawa, Ayako Miya, Ayaka Sato, Rikako Uchino, Murakami Yumi, Hiroshi Matsunaka, Masanori Kono, Yuta Norimatsu, Teruyoshi Hisamoto, Ruriko Kawanabe, Ai Kuzumi, Takemichi Fukasawa, Asako Yoshizaki-Ogawa, Tomohisa Okamura, Hirofumi Shoda, Keishi Fujio, Takashi Matsushita, Naoki Goshima, Shinichi Sato, Ayumi Yoshizaki

## Abstract

**Objectives:** To identify and characterize undescribed systemic sclerosis (SSc)-related autoantibodies targeting nucleolar antigens and to assess their clinical significance.

**Methods:** We conducted proteome-wide autoantibody screening (PWAS) against serum samples from SSc patients with nucleolar patterned anti-nuclear antibodies (NUC-ANAs) of specific antibodies (Abs) unknown, utilizing wet protein arrays fabricated from *in vitro* human proteome. Controls included SSc patients with already-known SSc-related autoantibodies, patients with other connective tissue diseases, and healthy subjects. The selection of nucleolar antigens was performed by database search in the Human Protein Atlas. The Presence of autoantibodies was certified by immunoblots, indirect immunofluorescence assays, and immunoprecipitations. Clinical assessment was conducted by retrospective review of electric medical records.

**Results:** PWAS identified autoantibodies targeting nuclear valosin-containing protein-like (NVL), DIM1 rRNA methyltransferase ribosome maturation factor (DIMT1), and telomeric repeat binding factor 1 (TERF1) as candidates. Additional measurements in disease controls revealed that only anti-NVL Abs are exclusively detected in SSc. Detection of anti-NVL Abs was reproduced by conventional assays. Anti-NVL Ab-positive cases were characterized by significantly low prevalence of diffuse skin sclerosis and interstitial lung disease, compared to SSc cases with NUC-ANAs other than anti-NVL Abs, such as anti-U3-RNP and anti-Th/To Abs.

**Conclusions:** Anti-NVL Ab is an SSc-related autoantibody associated with a unique combination of clinical features, including limited skin sclerosis and lack of lung involvement.
