## Supplementary Table 1 for "Autoantibodies to nuclear valosin-containing protein-like protein: identification and characterization of systemic sclerosis-related anti-nucleolar antibodies utilizing *in vitro* human proteome"

### Sheet: Sheet1
SupplementaryTable 1. Demographics of control subjects.
	SSc with			SLE (n=26)	DM (n=18)	HC (n=54)
	ATA (n=10)	ACA (n=9)	ARA (n=4)
Age (mean; standard deviation)	56; 17	61; 10	64; 10			41; 15
Female {n; %)	8; 80%	9; 100%	2; 50%			29; 54%
