## Supplementary Table 3 for "Autoantibodies to nuclear valosin-containing protein-like protein: identification and characterization of systemic sclerosis-related anti-nucleolar antibodies utilizing *in vitro* human proteome"

### Sheet: Annotation
Gene symbol	Subcellular Location (Human Protein Atlas)	Location in Nucleoli
CHCHD1	Mitochondria;Nucleoplasm (Supported); Additional: Cytosol;Nucleoli fibrillar center	Yes
TMEM31	Nucleoli fibrillar center (Approved)	Yes
BEND7	Nucleoli fibrillar center;Nucleoplasm (Approved); Additional: Vesicles	Yes
RBMS2	Nucleoli fibrillar center (Approved); Additional: Cytosol;Nucleoplasm	Yes
C9orf85	Golgi apparatus (Approved); Additional: Nucleoli;Nucleoplasm	Yes
DHX9	Nucleoplasm (Enhanced); Additional: Nucleoli	Yes
RBFOX1	Nucleoplasm (Approved); Additional: Cytosol;Golgi apparatus;Nucleoli fibrillar center	Yes
C12orf43	Nucleoli (Supported); Additional: Golgi apparatus	Yes
CDCA8	Nucleoli (Supported); Additional: Cytokinetic bridge;Nucleoplasm	Yes
DDX5	Nucleoli;Nucleoplasm (Supported)	Yes
DIMT1	Nucleoli;Nucleoli rim (Supported); Additional: Cytosol;Nucleoplasm	Yes
ETV6	Nucleoli (Approved); Additional: Cytosol	Yes
TERF1	Nucleoli fibrillar center (Approved); Additional: Nuclear bodies	Yes
THYN1	Nucleoli fibrillar center;Nucleoplasm (Supported); Additional: Cytosol	Yes
TWIST2	Nucleoplasm (Supported); Additional: Nucleoli	Yes
USP46	Nucleoli;Nucleoli rim (Approved)	Yes
ZNF330	Nucleoli (Supported); Additional: Nucleoplasm	Yes
ANKRD18A	Nucleoli;Nucleoli rim (Uncertain); Additional: Cytosol	Yes
BOP1	Nucleoli;Nucleoli rim (Enhanced); Additional: Mitotic chromosome;Nucleoplasm	Yes
DZANK1	Nucleoli fibrillar center (Approved)	Yes
HIRIP3	Nucleoplasm (Supported); Additional: Nucleoli	Yes
INO80C	Nucleoli fibrillar center (Approved)	Yes
NVL	Nucleoli (Enhanced)	Yes
SRSF9	Nucleoplasm (Supported); Additional: Nucleoli	Yes
TUB	Centriolar satellite (Approved); Additional: Nucleoli	Yes
EXD2	Mitochondria (Approved); Additional: Intermediate filaments	No
JUN	Nucleoplasm (Enhanced)	No
KAT2A		No
KCNAB1	Vesicles (Approved); Additional: Nucleoplasm;Plasma membrane	No
KCNAB2		No
MVK	Cytosol;Vesicles (Supported)	No
ODF3L1		No
TRIM21	Nucleoplasm (Approved)	No
VASH1		No
B9D1		No
CLIP4	Vesicles (Approved)	No
IGF2	Golgi apparatus (Approved)	No
NKX3-1	Nucleoplasm (Supported); Additional: Cytosol	No
QDPR	Mitochondria (Approved)	No
SPSB2		No
ZADH2	Vesicles (Approved); Additional: Golgi apparatus;Nucleoplasm	No
CCDC74B	Vesicles (Uncertain)	No
CCNI2	Cytosol;Golgi apparatus;Nucleoplasm (Approved)	No
CHMP5	Cytosol;Microtubules (Supported); Additional: Midbody	No
FAM217B	Nucleoplasm (Enhanced)	No
FRG1		No
KLHDC10	Nucleoplasm (Approved)	No
LSM11	Nucleoplasm (Supported); Additional: Nuclear bodies	No
MARVELD2	Cell Junctions (Supported)	No
MPLKIP	Nucleoplasm (Supported); Additional: Golgi apparatus;Vesicles	No
SERPING1		No
SIGLECL1		No
SLCO4C1	Plasma membrane (Approved); Additional: Cytosol;Nucleoplasm	No
WBP5	Cytosol;Nucleoplasm (Approved)	No
ZNF688	Nucleoplasm (Approved); Additional: Cell Junctions;Plasma membrane	No
ADARB2		No
ATF6		No
C6orf141	Nuclear membrane (Approved)	No
CCDC136	Golgi apparatus;Vesicles (Approved); Additional: Nuclear membrane;Plasma membrane	No
CDR2	Nucleoplasm (Approved)	No
CHST2	Golgi apparatus (Supported); Additional: Cytosol;Nucleoplasm	No
CSNK1E	Cytosol;Nucleoplasm (Approved)	No
DCLRE1C	Nucleoplasm (Supported); Additional: Golgi apparatus	No
DPY19L2P1		No
LGALS9C	Cytosol (Approved)	No
LINC00602		No
PNRC2	Nucleoplasm (Supported); Additional: Golgi apparatus	No
PTOV1	Nucleoplasm (Supported)	No
RBM24	Nucleoplasm (Enhanced); Additional: Cytosol	No
RBM38	Cytosol;Nucleoplasm (Supported)	No
SLC29A4	Cytokinetic bridge;Microtubules (Approved)	No
SPG20	Cytosol (Supported)	No
TBC1D3F	Vesicles (Uncertain)	No
TMEM214	Cytosol;Endoplasmic reticulum;Golgi apparatus (Supported)	No
TMEM255A	Nuclear bodies;Nucleoplasm (Uncertain)	No
TP53I11	Endoplasmic reticulum;Golgi apparatus (Supported)	No
USP21	Cytosol (Supported); Additional: Nucleoplasm;Plasma membrane	No
VTI1B	Golgi apparatus;Vesicles (Enhanced)	No
ZG16B	Vesicles (Approved); Additional: Nucleoplasm	No
ACRC	Nucleoplasm (Supported)	No
ACVR2B		No
APOL3		No
BICD2	Cytosol;Golgi apparatus;Plasma membrane (Supported)	No
BLOC1S3	Golgi apparatus (Approved)	No
C10orf111		No
C17orf105	Plasma membrane (Uncertain)	No
C19orf18	Golgi apparatus (Approved)	No
C19orf35	Cytosol (Uncertain)	No
C20orf96	Centriolar satellite (Approved)	No
CALCOCO1	Cytosol (Enhanced); Additional: Vesicles	No
CBY1		No
CCDC37		No
CCDC63	Nuclear bodies;Nucleoplasm (Approved); Additional: Vesicles	No
CIDEA		No
CUTC	Cytosol;Nucleoplasm (Enhanced); Additional: Nucleoli	No
CXXC5	Nucleoplasm (Supported); Additional: Cytosol	No
DCAF8L1		No
DDIT4	Cytosol (Supported)	No
DNAJB8		No
DYNAP		No
ETNK1	Cytosol;Nucleoplasm;Plasma membrane (Approved)	No
EXO5	Nucleoplasm (Supported); Additional: Cytosol	No
F8		No
FAM101B	Actin filaments (Approved); Additional: Cytosol;Plasma membrane	No
FAM126B	Cell Junctions (Supported); Additional: Nucleoplasm	No
FAM161B	Nucleoplasm;Plasma membrane (Approved); Additional: Cytosol;Vesicles	No
FGG	Endoplasmic reticulum (Approved)	No
G0S2		No
GAP43	Plasma membrane (Enhanced)	No
GATAD1	Nucleoplasm (Enhanced)	No
GFI1		No
GOSR1		No
GPRC5A	Plasma membrane;Vesicles (Enhanced)	No
H3F3B	Nucleoplasm (Supported)	No
HEYL	Mitochondria (Approved); Additional: Cytosol	No
HIST1H2AH	Nucleoplasm (Approved)	No
HIST1H2BM	Nucleoplasm (Approved); Additional: Cytosol	No
HOXA1		No
HTR1B	Endoplasmic reticulum;Plasma membrane (Approved)	No
IFI27L1		No
ISCA1		No
JADE2	Nucleoplasm (Enhanced)	No
KATNAL2	Intermediate filaments;Nucleoplasm (Approved)	No
LINC00482		No
LMNB1	Nuclear membrane (Supported)	No
MAFG		No
MAFK	Nucleoplasm (Enhanced)	No
MAP4K5	Cytosol (Supported); Additional: Plasma membrane	No
MYLK3	Nucleoplasm (Approved); Additional: Vesicles	No
NAA40	Nucleoplasm (Supported); Additional: Centriolar satellite;Cytosol	No
NEFH		No
PHB	Mitochondria (Supported)	No
PIANP	Nucleoplasm (Approved)	No
PLEKHB1		No
POC1B		No
PPAN		No
PRDX3	Mitochondria;Vesicles (Supported)	No
PRDX4	Endoplasmic reticulum (Supported); Additional: Cytosol	No
PRELID1	Mitochondria (Supported); Additional: Nucleoplasm	No
PRELP	Endoplasmic reticulum (Approved)	No
PRRX2	Nucleoplasm (Approved); Additional: Nuclear bodies	No
PURA		No
RBM7	Nucleoplasm (Enhanced)	No
RBMS1	Cytosol (Enhanced)	No
RBPJ	Nucleoplasm (Supported)	No
RIMKLB	Centriolar satellite;Nucleoplasm (Approved)	No
RMDN1	Centrosome (Supported); Additional: Actin filaments	No
RMDN3	Mitochondria (Enhanced); Additional: Cytokinetic bridge	No
RPL10	Cytosol;Endoplasmic reticulum (Enhanced)	No
RPL15		No
RPS4X		No
RPS4Y1		No
RSBN1	Nucleoplasm (Supported); Additional: Nuclear bodies;Vesicles	No
RSU1	Vesicles (Approved)	No
SCMH1	Nucleoplasm (Supported); Additional: Cytosol;Nuclear bodies	No
SLC16A3	Plasma membrane (Supported); Additional: Nuclear membrane	No
SLC25A6	Mitochondria (Supported)	No
SSSCA1	Cytosol (Approved)	No
STK25		No
SUSD3		No
SYCE2	Nucleoplasm (Supported)	No
SYT2		No
TMEM255B	Nucleoplasm (Approved)	No
TPD52L2	Vesicles (Approved); Additional: Cytosol	No
TSSK2		No
UQCC2	Mitochondria (Supported); Additional: Nuclear bodies	No
VEGFB		No
VMAC		No
ZKSCAN5	Intermediate filaments (Approved)	No
ZNF189	Intermediate filaments (Approved)	No
ZNF205	Nucleoplasm (Approved)	No
ZNF296	Nucleoplasm (Approved); Additional: Centrosome	No
ZNF385C		No
ZNF446	Nuclear speckles (Approved)	No
ZNF768	Nucleoplasm (Approved); Additional: Vesicles	No
ACAT2	Cytosol (Approved); Additional: Nucleoplasm	No
AFAP1L2	Cytosol (Supported); Additional: Plasma membrane	No
AGAP2	Cytosol;Nucleoplasm (Supported); Additional: Midbody ring	No
AMACR	Plasma membrane;Vesicles (Supported)	No
ARHGAP1	Vesicles (Approved)	No
ARHGAP25	Nucleoplasm;Vesicles (Approved)	No
ATP10B		No
ATXN7L3	Nuclear speckles (Approved); Additional: Plasma membrane	No
BAG4		No
BDH2	Cytosol (Supported)	No
C20orf24	Mitochondria (Supported)	No
C5orf66		No
C7orf43	Vesicles (Enhanced); Additional: Centriolar satellite;Plasma membrane	No
CCDC82	Nucleoplasm (Approved); Additional: Cytosol;Nuclear bodies	No
CCP110	Centriolar satellite (Approved)	No
CDC6	Cytosol;Nucleoplasm (Approved); Additional: Cytokinetic bridge;Mitotic spindle	No
CDYL2		No
CELF2	Nucleoplasm (Supported); Additional: Midbody ring;Vesicles	No
CEP85	Golgi apparatus;Nucleoli (Approved); Additional: Centrosome;Cytosol	No
CMTM2		No
CSN3		No
DAP	Mitochondria;Vesicles (Approved); Additional: Nucleoplasm	No
DCAF4	Nucleoplasm (Approved)	No
DDX21	Mitotic chromosome;Nucleoli rim (Enhanced); Additional: Nucleoplasm	No
DNAI1		No
DNAJC5G		No
DSCR9		No
DVL1		No
ETV3	Nucleoplasm (Approved); Additional: Vesicles	No
FAM134C	Nuclear membrane;Nucleoplasm (Approved); Additional: Cytosol	No
FAM81B		No
FKBP8	Mitochondria (Supported); Additional: Cytosol;Endoplasmic reticulum	No
FLJ33534		No
GAL3ST4	Nucleoplasm (Approved); Additional: Cytosol	No
GDF5OS		No
GUF1	Mitochondria;Nucleoplasm (Approved)	No
HADH	Mitochondria (Supported)	No
HCK	Vesicles (Supported); Additional: Cytosol;Plasma membrane	No
HDAC7	Cytosol (Supported)	No
HDAC9	Nucleoplasm (Approved)	No
HECTD2	Nucleoplasm (Approved)	No
HES5	Nucleoplasm (Approved); Additional: Cytosol;Nuclear speckles	No
HEY2	Nuclear bodies (Approved); Additional: Aggresome	No
HMBOX1	Nucleoplasm (Supported); Additional: Cytosol;Nuclear bodies	No
HOXA6	Nucleoplasm (Supported); Additional: Nuclear speckles	No
HS3ST2		No
IFNL3		No
IKZF1	Nucleoplasm (Supported); Additional: Cytosol	No
IQCF1		No
KCNMB3	Nucleoplasm (Approved); Additional: Mitochondria	No
KLF3-AS1		No
KRT17P5		No
KRT83		No
KSR2		No
LDLR		No
LINC00483		No
LOC100506127	Centrosome;Nucleoplasm (Approved); Additional: Endoplasmic reticulum	No
LOC101060376	Vesicles (Uncertain)	No
LRIF1	Nucleoplasm (Supported); Additional: Centriolar satellite	No
MAGEB3		No
MB21D1	Nucleoplasm (Supported); Additional: Cytosol;Nuclear bodies	No
MBD3	Nucleoplasm (Supported)	No
MELK		No
MLF1	Cytosol;Nucleoplasm (Approved)	No
MRPS5	Mitochondria (Supported)	No
MUC7		No
MYH7B		No
NAAA		No
NDUFS4	Mitochondria (Supported)	No
NT5C1A		No
NUAK2	Cytosol;Nucleoplasm (Approved)	No
NUFIP2	Nucleoplasm (Supported); Additional: Cytosol;Nuclear bodies	No
PDLIM5	Plasma membrane (Approved); Additional: Focal adhesion sites;Nucleoplasm	No
PINLYP	Vesicles (Approved)	No
POPDC2		No
PPM1N	Vesicles (Supported)	No
PRPF4	Nuclear speckles (Enhanced)	No
PRPF40B	Nuclear bodies (Approved); Additional: Aggresome;Cytosol;Nucleoplasm	No
PSD3	Nucleoplasm;Vesicles (Approved); Additional: Cytosol	No
RAI2	Plasma membrane (Approved)	No
RASGRP2	Plasma membrane (Supported)	No
RBM3	Nucleoplasm (Enhanced)	No
RDH13	Cytosol;Mitochondria (Supported)	No
SCML1	Nucleoplasm (Approved)	No
SDPR	Plasma membrane (Enhanced); Additional: Cytosol	No
SERTAD2	Nucleoplasm (Supported); Additional: Cytosol	No
SH3GL3	Mitochondria (Approved)	No
SIRT6	Nucleoplasm (Supported); Additional: Vesicles	No
SLC6A6	Cell Junctions;Cytosol (Approved)	No
SOCS4	Cytosol;Nucleoplasm (Approved)	No
SOX6	Nucleoplasm (Supported)	No
SPAG1	Cytosol (Supported)	No
SRSF6	Nuclear speckles (Supported)	No
ST7	Nucleoplasm (Supported); Additional: Cytosol	No
SYNC	Plasma membrane (Approved); Additional: Golgi apparatus;Vesicles	No
TBATA		No
TDG	Nucleoplasm (Supported); Additional: Plasma membrane	No
TFAP2B	Nucleoplasm (Approved)	No
TFB2M	Mitochondria (Enhanced)	No
THAP11	Nucleoplasm (Supported); Additional: Cytosol	No
THUMPD2	Nucleoplasm (Uncertain)	No
TJP3	Cell Junctions;Nucleoplasm (Enhanced); Additional: Plasma membrane	No
TMEM127		No
TMEM215	Nucleoplasm;Vesicles (Approved)	No
TOM1	Cytosol (Approved); Additional: Centriolar satellite;Plasma membrane	No
TPGS1		No
TRIM11	Cytosol;Nucleoplasm (Enhanced)	No
TSC2	Cytosol (Enhanced)	No
TWIST1		No
USH1G		No
VSTM2A		No
WDR62	Cytosol (Enhanced); Additional: Centriolar satellite	No
ZBED1	Centrosome;Nucleoplasm (Approved); Additional: Nuclear membrane	No
ZBTB32		No
ZNF215	Nucleoplasm;Vesicles (Approved)	No
ZNF846	Actin filaments (Approved)	No
ZNHIT1	Nucleoplasm (Approved)	No
